# The effect of genetically proxied IL-6 signalling on severe malaria: A Mendelian randomisation analysis

**DOI:** 10.1101/2022.11.04.22281934

**Authors:** Fergus Hamilton, Ruth Mitchell, Andrei Constantinescu, David Hughes, Aubrey Cunnington, Peter Ghazal, Nicholas J Timpson

## Abstract

**Introduction:** Severe malaria remains a deadly disease for many young children in low- and middle-income countries. Levels of Interleukin-6 (IL-6) have been shown to identify cases of severe malaria and associate with severity, but it is unknown if this association is causal, or whether manipulation of IL-6 might alter outcomes in severe malaria.

**Methods:** A single nucleotide polymorphism (SNP, rs2228145) in the IL-6 receptor (*IL6R)* was chosen as a genetic variant that is known to alter IL-6 signalling. We measured the association between the minor allele of this SNP (C) and C-reactive protein (CRP) levels, a marker of IL-6 signalling in the non-European ancestry population recruited to UK Biobank.

We then took this forward as an instrument to perform Mendelian randomisation (MR) in MalariaGEN, a large cohort study of patients with severe malaria at eleven worldwide sites. As a secondary approach, we identified *cis* protein quantitative trait loci (*cis*-pQTL) for *IL6R* itself and other markers of IL-6 signalling in a recently published GWAS of the plasma proteome performed in African Americans. We then performed MR using these instruments in the African MalariaGEN sites (9/11). Analyses were performed at each site, and meta-analysed using inverse variance weighting. Additional analyses were performed for specific sub-phenotypes of severe malaria: cerebral malaria and severe malarial anaemia.

**Results:** The minor allele (C) of rs2228145 was associated with decreased CRP across all tested continental ancestries in UK Biobank. There was no evidence of heterogeneity of effect and a large overall effect (beta -0.11 per standard deviation of normalised CRP per C allele, p = 7.55 × 10^−255^)

In Mendelian randomisation studies using this SNP, we did not identify an effect of decreased IL-6 signalling on severe malaria case status (Odds ratio 1.14, 95% CI 0.56 – 2.34, p = 0.713). Estimates of the association with any severe malaria sub-phenotype were similarly null although there was significant imprecision in all estimates.

Using an alternative instrument (*cis*-pQTLs for *IL6R*), which included 3 SNPS (including rs2228145), we identified the same null effect, but with greater precision (Odds ratio 1.02, 95% CI 0.95 – 1.10), and no effect on any severe malaria subtypes.

**Conclusions:** Mendelian randomisation analyses using a SNP in the IL-6 receptor known to alter IL-6 signalling do not support a causal role for IL-6 signalling in the development of severe malaria, or any severe malaria sub-phenotype. This result suggests IL-6 may not be causal for severe outcomes in malaria, and that therapeutic manipulation of IL-6 may not be a suitable treatment for severe malaria.
