## Supplementary material for "The effect of genetically proxied IL-6 signalling on severe malaria: A Mendelian randomisation analysis": Supp tables

### Sheet: Table S1
Table S1: Exposures used in the ARIC study for IL6R and gp130
Exposure	SNP	effect allele	other allele	Beta	SE	P value	EAF
Il6R	rs2228145	C	A	1.21324	0.0402099	2.85176e-163	0.128541
Il6R	rs34099703	T	C	-0.502134	0.0882284	1.46073e-08	0.0344735
Il6R	rs7523890	C	T	-0.217161	0.0329989	6.05655e-11	0.428113
gp130	rs2228046	G	A	-0.747735	0.0309275	1.36834e-112	0.290754

### Sheet: Table S2
Table S2: MR subphenotype estimates via the Wald ratio for the rs2228145 SNP on severe malaria case status. Please note some estimates highly imprecise due to low case numbers but reported here for completeness (Odds Ratio, 95% CI, p value)
Country	Cerebral Malaria	SMA	Other
BurkinaFaso	18 (0.06 - 5747.65), pval = 0.326	3.42 (0 - 26003.41), pval = 0.787	7.8 (0.22 - 271.67), pval = 0.257
Cameroon	0 (0 - 1.83), pval = 0.072	0.65 (0 - 653.4), pval = 0.901	0.19 (0.01 - 5.26), pval = 0.328
Gambia	1.93 (0.29 - 12.98), pval = 0.497	5.04 (0.44 - 57.81), pval = 0.194	1.09 (0.22 - 5.37), pval = 0.919
Ghana	5378555.41 (0.03 - 853922633169943), pval = 0.108	7.75 (0 - 62282.96), pval = 0.655	1.26 (0.03 - 62.15), pval = 0.908
Kenya	0.28 (0.03 - 2.44), pval = 0.247	0.16 (0 - 6.02), pval = 0.324	0.55 (0.06 - 5.28), pval = 0.603
Malawi	2.9 (0.18 - 45.97), pval = 0.45	0.01 (0 - 3.87), pval = 0.13	0.2 (0.01 - 4.41), pval = 0.311
Mali	1.47 (0 - 3405.75), pval = 0.922	0 (0 - 0.93), pval = 0.047	0.6 (0 - 913.75), pval = 0.89
Nigeria	1 (1 - 1), pval = NaN	1 (1 - 1), pval = NaN	1 (1 - 1), pval = NaN
PNG	0.02 (0 - 6.47), pval = 0.181	2.53 (0.02 - 317.26), pval = 0.707	1.49 (0.03 - 65.93), pval = 0.838
Tanzania	492.98 (0.01 - 35986443.97), pval = 0.278	6.5 (0.08 - 543.49), pval = 0.407	7.03 (0.09 - 540.28), pval = 0.379
Vietnam	0.26 (0.02 - 3.87), pval = 0.327	0.22 (0 - 205.62), pval = 0.665	4.04 (0.55 - 29.37), pval = 0.168

### Sheet: Table S3
Table S3: Alternative weighting methods for the cisPQTL exposure on severe malaria case status (Odds ratio, 95% CI, p value)
Country	MR Egger	Weighted median	Inverse variance weighted
BurkinaFaso	0.65 (0.43 - 1), pval = 0.299	0.87 (0.64 - 1.17), pval = 0.354	0.88 (0.57 - 1.36), pval = 0.572
Cameroon	1.07 (0.74 - 1.55), pval = 0.786	1.19 (0.91 - 1.54), pval = 0.203	1.19 (0.93 - 1.53), pval = 0.165
Gambia	0.96 (0.82 - 1.12), pval = 0.689	0.97 (0.87 - 1.07), pval = 0.527	0.97 (0.87 - 1.07), pval = 0.535
Ghana	1.01 (0.56 - 1.8), pval = 0.983	0.88 (0.66 - 1.18), pval = 0.402	0.89 (0.65 - 1.21), pval = 0.454
Kenya	1.13 (0.92 - 1.39), pval = 0.463	1.09 (0.94 - 1.25), pval = 0.244	1.08 (0.94 - 1.23), pval = 0.297
Malawi	1.03 (0.79 - 1.34), pval = 0.871	1.01 (0.84 - 1.22), pval = 0.897	1 (0.84 - 1.19), pval = 0.98
Mali	1 (0.55 - 1.8), pval = 0.996	1.24 (0.84 - 1.82), pval = 0.279	1.28 (0.87 - 1.87), pval = 0.213
Nigeria	NA	NA	1.77 (0.54 - 5.76), pval = 0.345
Tanzania	0.68 (0.32 - 1.44), pval = 0.496	0.95 (0.71 - 1.26), pval = 0.721	0.97 (0.56 - 1.7), pval = 0.924

### Sheet: Table S4
Table S2: MR subtype estimates via invese variance weighed for the cisIl6R pQTLs on severe malaria case status. (Odds Ratio, 95% CI, p value)
outcome	Cerebral Malaria	SMA	Other
BurkinaFaso	0.84 (0.51 - 1.37), pval = 0.484	0.91 (0.59 - 1.38), pval = 0.65	0.93 (0.44 - 1.94), pval = 0.842
Cameroon	1.58 (0.68 - 3.67), pval = 0.291	1.18 (0.91 - 1.53), pval = 0.224	1.13 (0.65 - 1.96), pval = 0.672
Gambia	0.96 (0.82 - 1.12), pval = 0.583	0.99 (0.87 - 1.13), pval = 0.879	0.87 (0.71 - 1.05), pval = 0.153
Ghana	0.45 (0.13 - 1.55), pval = 0.205	0.96 (0.7 - 1.3), pval = 0.773	0.82 (0.35 - 1.9), pval = 0.637
Kenya	1.11 (0.93 - 1.32), pval = 0.26	1.06 (0.88 - 1.27), pval = 0.555	1.11 (0.83 - 1.49), pval = 0.477
Malawi	0.89 (0.71 - 1.1), pval = 0.274	1.09 (0.85 - 1.4), pval = 0.48	1.35 (0.67 - 2.72), pval = 0.403
Mali	1.21 (0.54 - 2.74), pval = 0.643	1.3 (0.65 - 2.58), pval = 0.458	1.63 (1.02 - 2.61), pval = 0.043
Tanzania	0.69 (0.3 - 1.58), pval = 0.383	0.99 (0.61 - 1.6), pval = 0.957	1.04 (0.51 - 2.13), pval = 0.906

### Sheet: Table S5
Table S5: MR effect estimates generated via the Wald ratio for the cisPQTL for gp130 at each country and in IVW meta-analysis
Country	Odds ratio (95% CI, pval)
BurkinaFaso	1.18 (0.88 - 1.59), pval = 0.257
Cameroon	1.13 (0.9 - 1.42), pval = 0.303
Gambia	0.99 (0.88 - 1.11), pval = 0.837
Ghana	0.89 (0.66 - 1.2), pval = 0.444
Kenya	1.05 (0.91 - 1.21), pval = 0.524
Malawi	0.98 (0.84 - 1.14), pval = 0.807
Mali	1.26 (0.87 - 1.85), pval = 0.225
Nigeria	1.59 (0.69 - 3.69), pval = 0.276
Tanzania	1.02 (0.78 - 1.35), pval = 0.865
IVW: Meta-analysis	1.06 (0.88 - 1.28), pval = 0.558

### Sheet: Table S6
Table S5: MR effect estimates generated via the Wald ratio for the cisPQTL for gp130 at each country and each sub-type (Odds ratio, 95% CI, p value)
outcome	Cerebral Malaria	SMA	Other
BurkinaFaso	0.78 (0.49 - 1.24), pval = 0.292	1.27 (0.93 - 1.73), pval = 0.128	3.34 (1.37 - 8.12), pval = 0.008
Cameroon	0.83 (0.41 - 1.66), pval = 0.594	1.11 (0.87 - 1.41), pval = 0.395	1.41 (0.83 - 2.38), pval = 0.201
Gambia	1.1 (0.93 - 1.3), pval = 0.271	0.93 (0.81 - 1.07), pval = 0.337	0.97 (0.79 - 1.19), pval = 0.786
Ghana	1.16 (0.54 - 2.46), pval = 0.705	0.88 (0.64 - 1.2), pval = 0.41	0.79 (0.41 - 1.52), pval = 0.483
Kenya	0.96 (0.8 - 1.16), pval = 0.675	1.15 (0.95 - 1.4), pval = 0.145	0.94 (0.68 - 1.29), pval = 0.688
Malawi	0.99 (0.82 - 1.19), pval = 0.883	0.93 (0.74 - 1.17), pval = 0.559	1.18 (0.71 - 1.98), pval = 0.518
Mali	1.08 (0.6 - 1.93), pval = 0.807	1.4 (0.79 - 2.49), pval = 0.249	1.42 (0.84 - 2.41), pval = 0.19
Tanzania	1.08 (0.51 - 2.25), pval = 0.846	0.97 (0.69 - 1.38), pval = 0.88	1.08 (0.76 - 1.53), pval = 0.672
